# Lineage H Rift Valley Fever Virus Drives Deadly 2025 Outbreak in Northern Senegal

**DOI:** 10.1101/2025.10.08.25337605

**Authors:** Moussa Moïse Diagne, Gamou Fall, Abiboulaye Sall, Bocar Sow, Ndeye Awa Ndiaye, Alioune Gaye, Mamadou Sarr Ndao, Aboubacry Gaye, El Hadji Ndiaye, Seynabou Mbaye Ba Souna Diop, Safiétou Sankhe, Mouhamed Kane, Seynabou Ndiaye, Ousmane Faye, Yoro Sall, Mamadou Aliou Barry, Ibou Gueye, Marie Henriette Dior Ndione, Boly Diop, Ousmane Cisse, Joseph R A Fitchett, Ibrahima Dia, Cheikh Loucoubar, Ndongo Dia, Mawlouth Diallo, Boubacar Diallo, Ibrahima Soce Fall, Mamadou Ndiaye, Diawo Diallo, Abdourahmane Sow, Oumar Faye

## Abstract

In late September 2025, a deadly Rift Valley fever outbreak in northern Senegal caused 44 cases and 8 deaths. Sequencing confirmed lineage H persistence with three novel polymerase mutations suggesting adaptation. Ongoing concurrent One Health investigations target vectors, livestock, and human exposure to identify risk factors and strengthen control.
