## Supplementary table S3 for "Lineage H Rift Valley Fever Virus Drives Deadly 2025 Outbreak in Northern Senegal"

### Sheet: MatrixOutput
	NC_014396.1	SH326064|2020	SH327052|2020	SH328056|2020	SH409226|2022	SH409425|2022	SH238199|2012	SH252937|2013	ARD260524|2013	ARD171151|2002	ARD165879|2002	S3	S1	S5	S4	S2	S8	S10
NC_014396.1		-7.03715	-7.39971	-7.71997	-8.24146	-7.71203	-11.7629	-7.74342	-2.23381	-8.90103	-11.3082	-8.64529	-8.59155	-8.40131	-8.68071	-8.64541	-8.48296	-8.29137
SH326064|2020	1.31164e-10		-1.21139	-0.129347	-2.40535	-3.59427	-10.5153	-7.99367	-7.03715	-8.8964	-9.81328	-3.25253	-3.25253	-3.31751	-3.59202	-3.52199	-3.11238	-3.336
SH327052|2020	2.04628e-11	0.228126		-1.01805	-3.73434	-4.10322	-10.4775	-8.20088	-7.39971	-9.07211	-9.94603	-4.79529	-4.69358	-4.75182	-4.85782	-4.89545	-4.69397	-4.76064
SH328056|2020	3.86261e-12	0.8973	0.310701		-3.34099	-4.59405	-10.8279	-8.57893	-7.90017	-9.2108	-10.3962	-4.31366	-4.20176	-4.26067	-4.48658	-4.42365	-4.20228	-4.27317
SH409226|2022	2.44692e-13	0.0176845	0.000289307	0.00111321		-3.68141	-11.5193	-9.30971	-8.4082	-9.86605	-11.01	-4.66307	-4.5567	-4.51933	-4.73349	-4.66324	-4.44784	-4.52135
SH409425|2022	4.02672e-12	0.000473045	7.45952e-05	1.08137e-05	0.000348913		-11.5909	-8.85741	-7.89243	-9.95619	-11.2386	-5.69946	-5.61354	-5.58321	-5.75712	-5.69959	-5.52629	-5.49672
SH238199|2012	1.02539e-21	9.99741e-19	1.23113e-18	1.77937e-19	3.92054e-21	2.64248e-21		-10.0019	-11.7903	-11.4077	-8.2035	-11.9162	-11.8822	-11.7042	-11.9382	-11.9162	-11.848	-11.4922
SH252937|2013	3.41567e-12	9.13456e-13	3.03808e-13	4.00553e-14	7.57692e-16	8.89193e-15	1.69625e-17		-7.43227	-9.9782	-9.51891	-9.84312	-9.79762	-9.63049	-9.87264	-9.84324	-9.75193	-9.44406
ARD260524|2013	0.0273482	1.31164e-10	2.04628e-11	1.4973e-12	1.00274e-13	1.55973e-12	8.81601e-22	1.72902e-11		-8.84944	-11.2055	-8.80258	-8.75009	-8.56372	-8.83706	-8.80269	-8.64403	-8.45651
ARD171151|2002	7.01874e-15	7.19736e-15	2.76952e-15	1.30041e-15	3.58265e-17	2.18157e-17	7.2537e-21	1.93251e-17	9.28467e-15		-10.9024	-10.3618	-10.3194	-10.0719	-10.3888	-10.3197	-10.2342	-9.8544
ARD165879|2002	1.25554e-20	4.78922e-17	2.30699e-17	1.92864e-18	6.51015e-20	1.84277e-20	2.99598e-13	2.41085e-16	2.21163e-20	1.17879e-19		-11.473	-11.4366	-11.2169	-11.5329	-11.5091	-11.4	-11.0261
S3	2.80082e-14	0.00148549	4.70995e-06	3.31582e-05	8.15185e-06	8.75743e-08	4.41212e-22	4.06423e-17	1.1968e-14	2.33222e-18	5.05906e-21		-1.73103	-2.07474	-2.30263	-2.16105	-1.65069	-1.8235
S1	3.74211e-14	0.00148549	7.18857e-06	5.11987e-05	1.25867e-05	1.29979e-07	5.31977e-22	5.2197e-17	1.59001e-14	2.94616e-18	6.18319e-21	0.0860175		-1.8208	-2.07625	-1.92175	-1.33229	-1.52968
S5	1.0405e-13	0.00120243	5.64657e-06	4.07692e-05	1.46401e-05	1.49302e-07	1.41639e-21	1.30734e-16	4.34753e-14	1.15347e-17	2.07772e-20	0.0401481	0.0711286		-0.999796	-0.656606	-1.5267	0
S4	2.31341e-14	0.000476751	3.62183e-06	1.67024e-05	6.09359e-06	6.70692e-08	3.91102e-22	3.45514e-17	9.9291e-15	2.00956e-18	3.63709e-21	0.0230225	0.0400056	0.319421		-1.16751	-1.82256	0
S2	2.79889e-14	0.000606604	3.08928e-06	2.14797e-05	8.1461e-06	8.7523e-08	4.4133e-22	4.06156e-17	1.19606e-14	2.94221e-18	4.14611e-21	0.0326782	0.0570084	0.512692	0.245319		-1.65098	-0.661525
S8	6.71286e-14	0.00232015	7.17694e-06	5.10968e-05	1.95054e-05	1.93462e-07	6.42139e-22	6.71014e-17	2.81995e-14	4.71552e-18	7.56761e-21	0.101416	0.18529	0.129466	0.0708604	0.101357		-1.16894
S10	1.8743e-13	0.00113164	5.44293e-06	3.88359e-05	1.4521e-05	2.21215e-07	4.5522e-21	3.63306e-16	7.73748e-14	3.81972e-17	5.95525e-20	0.0707162	0.128728	1	1	0.509544	0.244745

### Sheet: Caption
Table. Codon-based Test of Neutrality for analysis between sequences.
The probability of rejecting the null hypothesis of strict-neutrality (dN = dS) (below diagonal) is shown. Values of P less than 0.05 are considered significant at the 5% level and are highlighted. The test statistic (dN - dS) is shown above the diagonal. dS and dN are the numbers of synonymous and nonsynonymous substitutions per site, respectively. The variance of the difference was computed usi…
1. Nei M. and Gojobori T. (1986). Simple methods for estimating the numbers of synonymous and nonsynonymous nucleotide substitutions. Molecular Biology and Evolution 3:418-426.
2. Kumar S., Stecher G., Suleski M., Sanderford M., Sharma S., and Tamura K. (2024). Molecular Evolutionary Genetics Analysis Version 12 for adaptive and green computing. Molecular Biology and Evolution 41:1-9.
3. Stecher G., Tamura K., and Kumar S. (2020). Molecular Evolutionary Genetics Analysis (MEGA) for macOS. Molecular Biology and Evolution 37:1237-1239.
Disclaimer: While every effort has been made to ensure the accuracy of the caption, it is provided "as is" without warranty of any kind. Users are advised to thoroughly review the caption before its use for any purpose and report any errors or issues to the authors at www.megasoftware.net. The authors and their employers disclaim any liability for damages, including but not limited to special or …
