## Supplementary table S2 for "Lineage H Rift Valley Fever Virus Drives Deadly 2025 Outbreak in Northern Senegal"

### Sheet: MatrixOutput
	NC_014397.1	SH277396|2015	SH252937|2013	ARD165878|2002	SH238199|2012	ARD165879|2002	HD21955|1975	SH409226|2022	SH409425|2022	SH326064|2020	SH328056|2020	SH327052|2020	S8	S3	S1	S4	S2
NC_014397.1		-1.18639	-11.5156	-11.5877	-16.1412	-15.2802	-14.8445	-11.698	-10.3554	-10.9475	-11.1145	-10.8352	-12.3061	-12.261	-12.1788	-12.3203	-12.2467
SH277396|2015	0.237813		-11.5304	-11.5626	-16.113	-15.2287	-14.7902	-11.6642	-10.2905	-11.0176	-11.1354	-10.881	-12.2287	-12.1833	-12.1006	-12.2429	-12.1689
SH252937|2013	4.00022e-21	3.6871e-21		-13.0213	-16.6814	-16.1008	-15.649	-7.80544	-8.72624	-6.1569	-6.50528	-5.74491	-7.73175	-7.65557	-7.51536	-7.7562	-7.63047
ARD165878|2002	2.69001e-21	3.08878e-21	1.05242e-24		-13.0047	-13.1012	-13.5535	-13.5692	-13.3031	-13.0866	-13.1828	-12.9182	-13.9424	-13.9045	-13.8354	-13.9543	-13.8925
SH238199|2012	7.39738e-32	8.54577e-32	4.76487e-33	1.15171e-24		-15.6804	-16.3385	-16.9341	-16.8223	-16.3752	-16.4608	-16.3614	-17.1967	-17.17	-17.1226	-17.1625	-17.1625
ARD165879|2002	6.28711e-30	8.22127e-30	9.09131e-32	6.82245e-25	7.88891e-31		-10.3425	-16.3485	-16.2506	-15.9005	-15.9289	-15.8851	-16.5856	-16.5116	-16.5062	-16.5942	-16.5487
HD21955|1975	6.147e-29	8.1749e-29	9.27683e-31	5.92666e-26	2.70536e-32	2.59426e-18		-16.09	-15.859	-15.4356	-15.5964	-15.3921	-16.2361	-16.206	-16.1522	-16.2449	-16.1972
SH409226|2022	1.46495e-21	1.76434e-21	2.4662e-12	5.44478e-26	1.3372e-33	2.57191e-32	9.61067e-32		-6.35649	-6.50451	-6.68774	-6.35552	-7.33609	-7.25439	-7.10476	-7.36144	-7.22829
SH409425|2022	2.4163e-18	3.45664e-18	1.80891e-14	2.28725e-25	2.34361e-33	4.23174e-32	3.14186e-31	3.87829e-09		-7.56905	-7.77162	-7.34874	-8.5453	-8.47433	-8.34599	-8.56605	-8.45312
SH326064|2020	9.19068e-20	6.2405e-20	1.01712e-08	7.38597e-25	2.24561e-32	2.53867e-31	2.80184e-30	1.88022e-09	8.49808e-12		0.308211	0.826122	-6.55074	-6.47074	-6.23984	-6.58373	-6.4367
SH328056|2020	3.65473e-20	3.25766e-20	1.8731e-09	4.38436e-25	1.45371e-32	2.19456e-31	1.21754e-30	7.59693e-10	2.9458e-12	0.758456		-0.622237	-6.65669	-6.58283	-6.28953	-6.69041	-6.54811
SH327052|2020	1.70902e-19	1.32699e-19	7.09758e-08	1.84272e-24	2.40824e-32	2.74812e-31	3.51162e-30	3.89655e-09	2.66229e-11	0.410374	0.534967		-6.31998	-6.24539	-6.13321	-6.35614	-6.20812
S8	5.19659e-23	7.94253e-23	3.63118e-12	7.35096e-27	3.59996e-34	7.7287e-33	4.55841e-32	2.84164e-11	4.80064e-14	1.49742e-09	8.86436e-10	4.63129e-09		-2.18292	-1.66524	-2.52002	-2.08874
S3	6.65289e-23	1.01856e-22	5.41077e-12	9.00512e-27	4.11215e-34	1.12413e-32	5.31236e-32	4.3262e-11	7.03142e-14	2.21937e-09	1.27803e-09	6.64483e-09	0.0309884		-1.36151	-2.27749	-1.80414
S1	1.04408e-22	1.6036e-22	1.12367e-11	1.30342e-26	5.2103e-34	1.15509e-32	6.99408e-32	9.29984e-11	1.39948e-13	6.82537e-09	5.36797e-09	1.13939e-08	0.0984731	0.175905		-1.79916	-1.21698
S4	4.80908e-23	7.34573e-23	3.19413e-12	6.89751e-27	4.27009e-34	7.40145e-33	4.35667e-32	2.49339e-11	4.29324e-14	1.27238e-09	7.49665e-10	3.88487e-09	0.0130482	0.0245273	0.0745065		-1.99905
S2	7.19567e-23	1.10236e-22	6.16895e-12	9.60218e-27	4.26856e-34	9.31388e-33	5.55791e-32	4.94598e-11	7.87995e-14	2.62207e-09	1.51694e-09	7.95257e-09	0.0388447	0.0737173	0.226001	0.047863

### Sheet: Caption
Table. Codon-based Test of Neutrality for analysis between sequences.
The probability of rejecting the null hypothesis of strict-neutrality (dN = dS) (below diagonal) is shown. Values of P less than 0.05 are considered significant at the 5% level and are highlighted. The test statistic (dN - dS) is shown above the diagonal. dS and dN are the numbers of synonymous and nonsynonymous substitutions per site, respectively. The variance of the difference was computed usi…
1. Nei M. and Gojobori T. (1986). Simple methods for estimating the numbers of synonymous and nonsynonymous nucleotide substitutions. Molecular Biology and Evolution 3:418-426.
2. Kumar S., Stecher G., Suleski M., Sanderford M., Sharma S., and Tamura K. (2024). Molecular Evolutionary Genetics Analysis Version 12 for adaptive and green computing. Molecular Biology and Evolution 41:1-9.
3. Stecher G., Tamura K., and Kumar S. (2020). Molecular Evolutionary Genetics Analysis (MEGA) for macOS. Molecular Biology and Evolution 37:1237-1239.
Disclaimer: While every effort has been made to ensure the accuracy of the caption, it is provided "as is" without warranty of any kind. Users are advised to thoroughly review the caption before its use for any purpose and report any errors or issues to the authors at www.megasoftware.net. The authors and their employers disclaim any liability for damages, including but not limited to special or …
