## Supplementary table S1 for "Lineage H Rift Valley Fever Virus Drives Deadly 2025 Outbreak in Northern Senegal"

### Sheet: MatrixOutput
	NC_014395.1	S3	S5	S1	S4	S2	S8	SH409226_lineage_H|2022	SH409425_lineage_H|2022	SH327052_lineage_H|2020	SH328056_lineage_H|2020	Mauritania_lineage_H|2020	SH326064_lineage_H|2020
NC_014395.1		-3.63852	-3.71409	-3.63852	-3.71409	-3.71409	-3.71409	-3.7881	-3.71462	-4.0007	-4.07029	-3.45753	-3.61687
S3	0.000405552		0.999725	0	0.999725	0.999725	0.999725	-1.65288	-1.48949	-2.12132	-2.24748	-1.61449	-1.36604
S5	0.000310868	0.319455		0.999725	0	0	0	-1.8214	-1.6546	-2.247	-2.37369	-1.61449	-1.49632
S1	0.000405552	1	0.319455		0.999725	0.999725	0.999725	-1.65288	-1.48949	-2.12132	-2.24748	-1.61449	-1.36604
S4	0.000310868	0.319455	1	0.319455		0	0	-1.8214	-1.6546	-2.247	-2.37369	-1.61449	-1.49632
S2	0.000310868	0.319455	1	0.319455	1		0	-1.8214	-1.6546	-2.247	-2.37369	-1.61449	-1.49632
S8	0.000310868	0.319455	1	0.319455	1	1		-1.8214	-1.6546	-2.247	-2.37369	-1.61449	-1.49632
SH409226_lineage_H|2022	0.000238728	0.100969	0.0710377	0.100969	0.0710377	0.0710377	0.0710377		0.999725	-2.37241	-2.50012	-1.47599	-1.62448
SH409425_lineage_H|2022	0.00031028	0.138981	0.10062	0.138981	0.10062	0.10062	0.10062	0.319455		-2.24748	-2.37401	-1.31363	-1.4975
SH327052_lineage_H|2020	0.000109659	0.0359526	0.0264677	0.0359526	0.0264677	0.0264677	0.0264677	0.0192621	0.0264361		0.999725	1.73013	-0.609598
SH328056_lineage_H|2020	8.44837e-05	0.0264361	0.0191985	0.0264361	0.0191985	0.0191985	0.0191985	0.0137652	0.0191827	0.319455		1.41317	-0.786912
Mauritania_lineage_H|2020	0.000754944	0.109048	0.109048	0.109048	0.109048	0.109048	0.109048	0.142567	0.191476	0.0861775	0.160193		-0.0791903
SH326064_lineage_H|2020	0.000437354	0.174482	0.137196	0.174482	0.137196	0.137196	0.137196	0.106898	0.13689	0.543281	0.432885	0.937013

### Sheet: Caption
Table. Codon-based Test of Neutrality for analysis between sequences.
The probability of rejecting the null hypothesis of strict-neutrality (dN = dS) (below diagonal) is shown. Values of P less than 0.05 are considered significant at the 5% level and are highlighted. The test statistic (dN - dS) is shown above the diagonal. dS and dN are the numbers of synonymous and nonsynonymous substitutions per site, respectively. The variance of the difference was computed usi…
1. Nei M. and Gojobori T. (1986). Simple methods for estimating the numbers of synonymous and nonsynonymous nucleotide substitutions. Molecular Biology and Evolution 3:418-426.
2. Kumar S., Stecher G., Suleski M., Sanderford M., Sharma S., and Tamura K. (2024). Molecular Evolutionary Genetics Analysis Version 12 for adaptive and green computing. Molecular Biology and Evolution 41:1-9.
3. Stecher G., Tamura K., and Kumar S. (2020). Molecular Evolutionary Genetics Analysis (MEGA) for macOS. Molecular Biology and Evolution 37:1237-1239.
Disclaimer: While every effort has been made to ensure the accuracy of the caption, it is provided "as is" without warranty of any kind. Users are advised to thoroughly review the caption before its use for any purpose and report any errors or issues to the authors at www.megasoftware.net. The authors and their employers disclaim any liability for damages, including but not limited to special or …
